# Somatic mutations in chronic lung disease are associated with reduced lung function

**DOI:** 10.1101/2023.03.03.23286771

**Authors:** Jeong H. Yun, M.A. Wasay Khan, Auyon Ghosh, Brian D. Hobbs, Peter J. Castaldi, Craig P. Hersh, Peter G. Miller, Carlyne D. Cool, Frank Sciurba, Lucas Barwick, Andrew H. Limper, Kevin Flaherty, Gerard J. Criner, Kevin Brown, Robert Wise, Fernando Martinez, Edwin K. Silverman, Dawn Demeo, Michael H. Cho, Alexander G. Bick

**Affiliations:** Channing Division of Network Medicine, Department of Medicine, Brigham and Women’s Hospital; Division of Pulmonary and Critical Care Medicine, Department of Medicine, Brigham and Women’s Hospital; Harvard Medical School; Division of Genetic Medicine, Department of Medicine, Vanderbilt University; Pulmonary Critical Care and Sleep Medicine, Upstate Medical University; Center for Cancer Research, Massachusetts General Hospital; Division of Pathology, Department of Medicine, National Jewish Health; Division of Pulmonary, Allergy and Critical Care Medicine, University of Pittsburgh; Emmes; Division of Pulmonary and Critical Care Medicine, Department of Internal Medicine, Mayo Clinic; Division of Pulmonary & Critical Care Medicine, University of Michigan Health System; Thoracic Medicine and Surgery, Lewis Katz School of Medicine at Temple University; Department of Medicine, National Jewish Health; Department of Medicine, Johns Hopkins Medicine; Department of Medicine, Weill Cornell Medical College

## Abstract

Among human organs, the lung harbors one of the highest rates of somatic mutations. However, the relationship of these mutations to lung disease and function is not known. We analyzed the somatic mutational pattern from 1,251 samples of normal and diseased non-cancerous lung tissue from the Lung Tissue Research Consortium using RNA-seq. In two of the most common diseases represented in our dataset, chronic obstructive pulmonary disease (COPD, 29%) and idiopathic pulmonary fibrosis (IPF, 13%), we found a significantly increased burden of somatic mutations compared to normal. Using deconvoluted cell type proportions, we found that a major predictor of somatic mutations was the airway to alveolar cell proportion and pathogenic cell types. We also found that mutational burden was associated with reduced lung function. This relationship remained even after adjustment for age, sex, smoking, and cell type proportion and in COPD and IPF. Our identification of an increased prevalence of somatic mutation in diseased lung that correlates with cell type proportion and disease severity highlights for the first time the role of somatic mutational processes in lung disease genetics.
