## Extended File 1 for "Somatic mutations in chronic lung disease are associated with reduced lung function"

### Sheet: cancer_driver_genes
GENE	Origin
AJUBA	Normal tissue
APC	Lung cancer
ARHGAP35	Lung cancer
ARHGEF12	Lung cancer
ARID1A	Lung cancer, normal tissue
ARID2	Lung cancer, normal tissue
ASXL1	Lung cancer
ATF7IP	Lung cancer
ATM	Lung cancer
B2M	Lung cancer
BRAF	Lung cancer
CCND1	Normal tissue
CDK12	Lung cancer
CDKN2A	Lung cancer, normal tissue
CHEK2	Normal tissue
CMTR2	Lung cancer
COL5A2	Lung cancer
CREBBP	Lung cancer, normal tissue
CTNNB1	Lung cancer
CUL3	Lung cancer, normal tissue
DOT1L	Lung cancer
DSN1	Lung cancer
EGFR	Lung cancer
ELL2	Lung cancer
EP300	Lung cancer, normal tissue
ERBB2	Lung cancer
FANCM	Lung cancer
FAT1	Lung cancer, normal tissue
FBXW7	Lung cancer
FGFR3	Lung cancer
FUBP1	Lung cancer
HLA-A	Lung cancer
HOXB3	Lung cancer
HRAS	Lung cancer
IRF6	Lung cancer
ITGBL1	Lung cancer
KARS	Lung cancer
KDM6A	Lung cancer
KEAP1	Lung cancer
KLF5	Lung cancer
KLHL5	Lung cancer
KRAS	Lung cancer
LATS1	Lung cancer
MAP2K1	Lung cancer
MAX	Lung cancer
MET	Lung cancer
MGA	Lung cancer
KMT2D	Lung cancer, normal tissue
KMT2C	Lung cancer
NBPF1	Lung cancer
NCOA6	Lung cancer
NF1	Lung cancer
NFE2L2	Lung cancer, normal tissue
NOTCH1	Lung cancer, normal tissue
NOTCH2	Normal tissue
NOTCH3	Normal tissue
NRAS	Lung cancer
NSD1	Lung cancer
PASK	Lung cancer
PIK3CA	Lung cancer, normal tissue
PLXNB2	Lung cancer
PPM1D	Normal tissue
PPP3CA	Lung cancer
PTCH1	Normal tissue
PTEN	Lung cancer
PTPRU	Lung cancer
RAF1	Lung cancer
RASA1	Lung cancer
RB1	Lung cancer
RBM10	Lung cancer, normal tissue
RIT1	Lung cancer
SERPINB13	Lung cancer
SETBP1	Lung cancer
SETD2	Lung cancer
SGK223	Lung cancer
SLC4A5	Lung cancer
SMAD4	Lung cancer
SMARCA4	Lung cancer
STIM1	Lung cancer
STK11	Lung cancer
STX2	Lung cancer
TP53	Lung cancer, normal tissue
TP63	Normal tissue
U2AF1	Lung cancer
ZFP36L1	Lung cancer, normal tissue
ZNF750	Normal tissue
